# Pediatric Spigelian Hernia and Spigelian-Cryptorchidism Syndrome: an Integrating Review

**DOI:** 10.1101/2025.01.24.25321083

**Authors:** Javier Arredondo Montero, María Rico-Jiménez

## Abstract

**Introduction:** Spigelian hernia (SH) is an aponeurotic defect, either acquired or congenital, in Spiegel’s semilunar line. SH is exceptional in pediatric patients.

**Methods:** A comprehensive non-systematic review of the previous literature was conducted. Eligible studies were identified by searching the primary existing medical bibliography databases. Median and interquartile range or mean and standard deviation were used to describe quantitative variables and proportions for categorical variables. The Kruskal-Wallis, Mann-Whitney U, and Fisher’s exact tests were used to compare group variables. The Spearman, Pearson and Cramér’s V correlation analyses were used to assess the degree of correlation between the study variables. A p-value <0.05 (two tails) was considered statistically significant.

**Results:** Eighty-two publications reporting 123 patients were included. Of these, 105 were male (85.4%). The age range was from 0 to 21 years. Forty-seven patients (38.2%) had a left-sided SH, and 13 (10.6%) had a bilateral SH. Forty-five cases (36.6%) were classified as traumatic, the majority attributable to bicycle-related injuries. Forty-one patients (33.3%) presented with a SH associated with undescended testis (UDT). A peak incidence around 7-9 years was identified for traumatic SH, and a concentration of cases before one year of age for SH associated with UDT. Fifteen patients (12.2%) were reported to have hernia incarceration/strangulation (I/S). These patients were significantly younger than those without I/S (p=0.02), but no gender differences were seen (p=0.63). In 95 patients (77.2%), surgical correction of the defect was reported. Fourteen were approached laparoscopically, with a 35.7% conversion rate. Eight (6.5%) were managed conservatively. Overall, the reported evolution has been favorable.

**Conclusions:** HS is an uncommon condition in pediatric populations, predominantly affecting males. It can present congenitally, with a significant association with ipsilateral UDT, or it can be acquired, typically related to bicycle trauma involving the SL. The risk of incarceration is relatively high, particularly during early childhood. Most reported cases have been treated surgically, with favorable outcomes. Evidence regarding conservative management is limited.
