## Supplementary File 2. for "Pediatric Spigelian Hernia and Spigelian-Cryptorchidism Syndrome: an Integrating Review"

### Sheet: Hoja1
patient	age	ring_size_a	ring_size_b	ring_surface_ab	ring_size_c	ring_size_d	ring_surface_cd	gender	trauma	side	udt	udt_side	incarceration_strangulation	visceral_injuries
1	0							0	0		0		1	0
2	8	2.6						0	0	2	0		0	0
3	14	4						0	1	0	0		0	0
4	3							0	1	1	0		0	0
5	2.5							0	1	0	0		0	0
6	9	7	3	21				0	1	0	0		0	0
7	9	2	2	4				0	0	1	0		0	0
8	8	3	5	15				0	1	1	0		0	0
9	0.8	2	5	10	1	3	3	0	0	2	0		0	0
10	0.5							0	0	1	0		0	0
11	0.5							0	0	1	0		0	0
12	0.75							0	0	0	0		0	0
13	15							1	0	1	0		0	0
14	17							1	0	2	0		0	0
15	1.33							1	0	2	0		0	0
16	4							1	0	0	0		0	0
17	0.03							1	0	0	0		0	0
18	7	4						0	1	0	0		0	0
19	8							0	0	0	0		1	0
20	6							0	1	0	0		0	0
21	21							0	0	2	0		0	0
22	13	3						1	0	0	0		0	0
23	5	4						1	1	1	0		0	0
24	0.25	1						0	1	0	0		0	0
25	7	6						0	1	0	0		1	0
26	5							0	1	1	0		0	0
27	8	6						0	1	1	0		0	0
28	0.5	5	3	15				1	0	1	0		0	0
29	0.66	4						1	1	1	0		0	0
30	3	7						0	0	0	0		0	0
31	1.5	7	7	49				0	0	1	1	2	0	0
32	0.2	4	4	16				0	0	1	0		0	0
33	1.5							0	0	1	0		0	0
34	5							0	0	1	0		0	0
35	7							0	0	0	0		0	0
36	0							0	0	0	1	0	0	0
37	0	3						0	0	1	1	1	0	0
38	7							0	1		0		0	0
39	11							0	1	0	0		0	0
40	0	1.5						0	0	1	1	1	0	0
41	9	4						0	1	1	0		0	0
42	0.25	5						0	0	0	1	0	0	0
43	0							0	0	0	1	0	0	0
44	0.08	1.5						1	1	1	0		1	0
45	12	1.5						0	0	1	0		1	0
46	11	12	8	96				0	1	1	0		0	0
47	0.08							0	0	2	1	2	1	0
48	0.09	5						0	0	0	1	0	0	0
49	11							0	1	1	0		0	0
50	0	5	5	25				0	0	1	1	2	0	0
51	1.6	2						0	0	0	0		1	0
52	0.6	1						0	0	1	0		1	0
53	0.08							0	0	1	1	1	1	0
54	0.09							0	0	2	1	2	1	0
55	0.6							0	0	0	1	0	0	0
56	1.08							0	0	2	1	2	0	0
57	1.16							0	0	2	1	2	0	0
58	0.15							0	0	1	1	2	0	0
59	0.33							0	0	0	1	0	0	0
60	3	7						0	0	1	1	1	0	0
61	4	3	2	6	2	1	2	1	0	2	0		0	0
62	13							0	1	1	0		0	0
63	0							0	0	2	1	2	0	0
64	6	1.5						0	0	0	0		0	0
65	0							0	0	1	1	1	1	0
66	9							0	0	0	0		0	0
67	3	7						0	0	1	1	1	0	0
68	0.25							0	0	0	1	0	0	0
69	0.08	2						0	0	1	1	1	0	0
70	14							0	1	0	0		0	0
71	8							0	1	1	0		0	0
72	0.5	2						0	0	0	1	0	0	0
73	1	2						0	0	0	1	0	0	0
74	2	2						0	0	1	1	1	0	0
75	5	2						0	0	1	1	1	0	0
76	15							0	1		0		0	1
77	15							0	1		0		0	1
78	13	1.8						0	1		0		0	0
79	9							0	1		0		0	1
80	11							0	1		0		0	0
81	13							0	1	1	0		0	0
82	0.25							0	0	1	1	1	0	0
83	9	4	4	16				0	1	1	0		0	0
84	12	2						0	1	0	0		0	0
85	0.04							0	0	0	1	0	0	0
86	14	1.5						1	0	1	0		0	0
87	9	4	3	12				0	1	0	0		0	1
88	7							0	1	1	0		0	1
89	11							0	1	0	0		0	0
90	7							1	1	1	0		0	1
91	9							0	1	0	0		0	1
92	0.08							1	0	0	1	0	0	0
93	8	1.5						0	1	1	0		0	0
94	9	1						0	1	1	0		0	0
95	16	1	1	1				0	1	0	0		0	0
96	2							0	0	1	1	2	0	0
97	12	5						0	1	0	0		0	0
98	13							0	1	1	0		0	0
99	0							0	0	0	0		0	0
100	12							1	0	2	0		0	0
101	4							1	0	1	0		0	0
102	4							0	0	0	0		0	0
103	2.5							0	0	2	0		0	0
104	2.3							0	0	1	1	1	0	0
105	2							0	0	1	1	1	0	0
106	1.6							0	0	1	1	1	0	0
107	0.08							1	0	0	0		0	0
108	0.08							0	0	1	0		0	0
109	0							0	0	0	0		0	0
110	10							0	1	0	0		1	0
111	13	0.7						0	0	1	0		0	0
112	0.92							0	0	0	1	0	0	0
113	0							0	0	0	1	0	1	0
114	0.15	1						0	0	1	1	1	1	0
115	11	2.4	1.8	4.32				1	1	1	0		0	0
116	0	1.5						0	0	1	1	2	0	0
117	9	2						0	1	1	0		0	0
118	0.25	1.3	0.6	0.78				0	0	0	1	0	0	0
119	8							0	1	0	0		0	0
120	0	2.5						0	0	1	1	1	0	0
121	17	1						0	1	1	0		0	0
122	0.33	0.6						0	0	0	1	0	1	0
123	0.04							0	0	0	1	0	0	0
